# Sex differences in personal and work-related factors associated with impaired mental well-being among Swiss General Internal Medicine physicians

**DOI:** 10.1101/2025.08.27.25334568

**Authors:** Isaac Egger, Christa Nater, Sven Streit, Jeanne Moor

## Abstract

**Introduction and aims:** Physicians are at risk for impaired mental health. In Switzerland, a lack of understanding of personal and workplace-related factors contributing to impaired physician well-being in women and men hinders the design of effective strategies to improve mental health of the healthcare workforce. In the present work, we focused on physicians of the General Internal Medicine (GIM) workforce and aimed to sex-specifically assess factors associated with a pathological physician well-being index.

**Methods:** We performed a cross-sectional study using an online survey distributed by the Swiss GIM physician society’s newsletter, a journal advertisement, and by clinics. Participants completed the survey between December 2021 and April 2022 and responded to questionnaires assessing personal and workplace-related topics as well as demographic data. The main outcome was the physician well-being index used as a binary variable (pathological vs. normal), and the exposures of interest were different personal and workplace-related factors that may be important for men or women among the GIM physician workforce. We used Chi-squared test to determine sex differences among the physicians with impaired well-being, and we established univariable and multivariable logistic regression models in the whole population of participants and in sex strata order to determine factors associated with impaired physician well-being.

**Results:** This analysis comprised 682 physicians, among them 278 (41%) men and 404 (59%) women. Participants’ mean age was 37 ± 11 years (mean ± standard deviation [SD]). Most participants lived in German-speaking Switzerland (n=485, 71%) and worked in non-academic hospitals (n=267, 39%) and academic hospitals (n=257, 38%). Overall, 18% showed an impaired mental well-being, with little evidence for a sex difference (15% among women vs. 19% among men; p=0.18). Logistic regression analyses revealed some associations between physician well-being and personal factors such as residing in the German-speaking region of Switzerland. Interesting sex-specific associations with parameters of workplace inclusiveness emerged. In fact, sex-stratified analyses revealed that men’s better well-being was associated with greater support by their spouse, whereas women’s well-being is vulnerable to experiences of gender-related discrimination as well as workplace-related conflicts regarding pregnancy and motherhood.

**Conclusion:** Overall, the present data revealed that mostly workplace-related factors are associated with impaired physician well-being, particularly in women. For men physicians, personal factors such as the support by their partners was key. Knowledge on the impact that workplace parameters have on well-being is the critical first step that can inform strategies aimed at improving equal opportunities for mental health and career success among women and men in General Internal Medicine and to ultimately help prevent attrition from the healthcare workforce.
