## Supplemental Table 1 for "Sex differences in personal and work-related factors associated with impaired mental well-being among Swiss General Internal Medicine physicians"

### Sheet: Tabelle1
Supplemental Table 1: Univariable associations with having an impaired physician well-being index
Characteristic	N	OR1	95% CI1	p-value
Sex	654			0.173
Male		—	—
Female		1.33	0.88, 2.05
Type of workplace	654			0.01
University hospital		—	—
Other workplace		0.29	0.05, 1.01
Other hospital		0.53	0.33, 0.84
Private practice with <3 colleagues		1.01	0.50, 1.92
Private practice with ≥3 colleagues		0.4	0.16, 0.87
Swiss language region	654			0.018
German		—	—
Italian		1.26	0.19, 5.01
French		1.87	1.22, 2.86
Age (per year)	654	1	0.98, 1.01	0.606
Having a good network	586			<0.001
no		—	—
yes		0.42	0.27, 0.65
Having good mentoring	586			<0.001
no		—	—
yes		0.44	0.28, 0.68
Being unhappy with work	608			<0.001
no		—	—
yes		7.36	4.62, 11.8
My workplace has a culture valuing contributions of both women and men. (Yes/No)	630			0.014
neutral/yes		—	—
no		2.05	1.16, 3.53
At my workplace, people of different origin are respected. (Yes/No)	630			0.271
neutral/yes		—	—
no		1.68	0.64, 3.90
At my workplace, a safe environment is promoted in which different people can express their true self. (Yes/No)	630			<0.001
neutral/yes		—	—
no		2.35	1.49, 3.68
Interactions between people of different groups (e.g gender, ehtnicity, age) are trustful and respectful at my workplace. (Yes/No)	630			0.12
neutral/yes		—	—
no		1.88	0.84, 3.90
Gender discrimination by... / Because of my gender …
Not being taken seriously (Yes/No)	618			0.014
neutral/no		—	—
yes		1.81	1.13, 2.85
Others having less confidence in me (Yes/No)	618			0.264
neutral/no		—	—
yes		1.33	0.80, 2.15
Feeling discriminated at work (Yes/No)	618			<0.001
neutral/no		—	—
yes		2.33	1.43, 3.74
Being treated worse by colleagues (Yes/No)	618			<0.001
neutral/no		—	—
yes		4.16	2.53, 6.80
Smaller perceived chance to rise in hierarchy (Yes/No)	618			0.066
neutral/no		—	—
yes		1.53	0.97, 2.38
Often taking on duties that don't advance one's career (Yes/No)	618			0.001
neutral/no		—	—
yes		2.02	1.32, 3.13
The other gender receiving more responsibilities at work (Yes/No)	618			0.005
neutral/no		—	—
yes		2.14	1.27, 3.54
The other gender getting more recognition for equal achievements (Yes/No)	618			0.002
neutral/no		—	—
yes		2.08	1.33, 3.23
Delaying having children	485			0.015
have not delayed		—	—
have delayed		2.18	1.10, 4.28
will delay		1.98	1.10, 3.61
will not delay		0.85	0.37, 1.84
Number of children (per child)	654	0.91	0.75, 1.09	0.329
How parenthood is viewed at the workplace	225			0.319
good/neutral		—	—
negative		1.76	0.55, 4.87
Having partner's support for professional advancement	511			0.111
yes/neutral		—	—
no		2.34	0.81, 6.03
1 OR = Odds Ratio, CI = Confidence Interval
